# Effect of virtual reality on upper limb recovery in early-stage stroke rehabilitation: A systematic review and meta-analysis

**DOI:** 10.64898/2025.12.11.25342076

**Authors:** Alba Hernández-Martínez, Manuel Fernandez-Escabias, Sofia Carrilho-Candeias, David Ruiz-González, Máriam Ramos-Teodoro, Mercedes Gil-Rodríguez, Laura del Olmo Iruela, Marta Rodríguez Camacho, Laura Amaya-Pascasio, Irene Pérez Ortega, Patricia Martínez-Sánchez, Alberto Soriano-Maldonado

**Author notes:** Corresponding author: Alba Hernández-Martínez.

## Abstract

**Background:** Virtual reality (VR) is increasingly used to enhance upper limb rehabilitation after stroke, yet its effectiveness during the acute and subacute phases—critical windows for neuroplasticity—remains unclear. This systematic review and meta-analysis evaluated the effects of VR-based interventions on upper limb outcomes in individuals within six months post-stroke and examined potential moderators of treatment response.

**Methods:** Five databases and grey literature were searched to June 2024. Randomised controlled trials including adults ≤6 months post-stroke and comparing VR-based rehabilitation with non-technological interventions were eligible. Random-effects models were used to pool mean differences (MDs). Subgroup analyses, random-effects meta-regressions, and sensitivity analyses were performed when data allowed. Risk of bias (RoB2) and certainty of evidence (GRADE) were assessed. The review was registered in PROSPERO (CRD420251104058).

**Results:** Twenty-eight trials (1,310 participants) were included. VR significantly improved motor impairment (FM-UE: MD = 3.82, 95% CI 2.16 5.48; I² = 83.8%) and movement speed (WMFT-time: MD = –0.52, 95% CI –0.87 to –0.18; I² = 0%). No significant effects were found for ARAT, BBT, or handgrip strength. Heterogeneity was substantial across most outcomes. Moderator analyses identified an age-related reduction in VR effects on handgrip strength and a time-dose interaction for BBT. Sensitivity analyses confirmed the stability of pooled estimates.

**Conclusions:** VR-based rehabilitation may enhance motor impairment and execution speed in the subacute phase after stroke, but evidence for functional improvements is limited. High heterogeneity, low methodological quality of included trials, and very low GRADE certainty for most outcomes warrant cautious interpretation. High-quality, standardised, and adequately powered trials are needed.
