## Supplementary material for "Effect of virtual reality on upper limb recovery in early-stage stroke rehabilitation: A systematic review and meta-analysis": 0_Table S1.csv

Table 1. Characteristics of the included studies
First Author, Year	Country	Experimental				Control				Time of intervention (min)	Time matched	Time differences	Duration (weeks)	Stroke phase	Type VR	Specialised	Outcome
		Tipe of intervention	N (n women)	Mean age (SD)	Description	Tipe of treatment	N (n women)	Mean age (SD)	Description
Adie (2016)	United Kingdom	VR + CT	117 (51)	66,80 (14,60)	Home-based sessions with brief Wii™ instruction; participants chose among bowling, tennis, golf, or baseball.	CT + AA	118 (53)	68,00 (11,90)	Participants received tailored arm exercises based on the Graded Repetitive Arm Supplementary Programme.	420	Yes	0	6	Mixed	Non-immersive	No	Action Research Arm Test
Afsar (2018)	Turkey	VR + CT	19 (7)	69,42 (8,55)	VR training with Xbox Kinect (games: Mouse Mayhem, Traffic Control, Balloon Buster, Mathercising) requiring active UE movements, plus conventional therapy.	CT	16 (8)	63,44 (15,73)	60-min program focused on normalizing movement and reducing spasticity, including postural control, balance, daily activity practice, and neurophysiological techniques as needed.	450	No	150	4	Mixed	Non-immersive	No	Box And Block
Ali (2024)	Multi-Center (India)	VR + CT	64 (14)	54,40 (11,70)	Gamified UL training with the ArmAble™ device (functional + commercial games) plus conventional therapy (facilitatory/inhibitory techniques, strengthening, limb mobilization, balance and gait training, 45–60 min/day).	CT + AA	56 (15)	57,70 (10,90)	UL task-based training with daily functional tasks plus the same conventional therapy (facilitatory/inhibitory techniques, strengthening, limb mobilization, balance and gait training, 45–60 min/day).	600	Yes	0	2	Mixed	Non-immersive	Yes	Fugl-Meyer Assessment-Upper Extremity
Aliskan (2017)	Turkey	VR + CT	10 (14)	62,05 (61,70)	VR training using the Xbox Kinect™ system (Kinect sensor, Xbox 360™ console, 42" screen), a motion-sensing device enabling interaction through body movements.	CT	9 (1)	61,7 (10,25)	Passive and active range-of-motion exercises, stretching, strengthening, neurophysiological exercises, sitting and standing practice, balance and walking training, occupational therapy, and training in daily activities.	300	No	300	4	Mixed	Non-immersive	No	Wolf Motor Function Performance Time
Brunner (2017)	Norway	VR + CT	57 (20)	62,00 (16,50)	YouGrabber system (data gloves with sensors, an infrared camera, and software in combination with a personal computer and a screen) + standard rehabilitation.	CT + AA	55 (23)	62,00 (11,50)	Conventional arm training with an emphasis on task-related practice (gross movements and dexterity, variety ofgrips and selective finger movements) + standard rehabilitation.	204	No	19	4	Early	Non-immersive	Yes	Action Research Arm Test
Cannell, J (2018)	Australia	VR + CT	35 (23)	72,80 (10,40)	Jintronix Rehabilitation System + individually prescribed physical therapy.	CT	38 (15)	74,80 (11,90)	Individually prescribed physical therapy: repetitive exercises (functional retraining, strength, balance, and endurance).	240	Yes	0	8	Early	Non-immersive	Yes	Box And Block
Cho (2021)	Republic of Korea	VR + CT	12 (5)	71,00 (8,36)	Patients played 3 different type of sports games: swordplay, table tennis, and canoe in Nintendo Wii Sports Resort.	CT + AA	12 (6)	67,25 (10,33)	Occupational therapy. Strengthening and stretching exercises using full range of motion of the upper extremity for 30 minutes.	300	Yes	0	4	Early	Non-immersive	No	Fugl-Meyer Assessment-Upper Extremity
Choi, J (2014)	South Korea	VR + CT	10 (NR)	64,30 (10,30)	Nintendo Wii sports with forearm orthosis (Swordplay, table tennis, and canoe) + conventional	CT + AA	10 (5)	64,70 (11,30)	Occupational therapy. Stretching and strengthening exercises using full range of motion of the upper extremity + conventional	150	Yes	0	4	Early	Non-immersive	No	Fugl-Meyer Assessment-Upper Extremity
Dhanusia (2023)	India	VR	7 (NR)	NR	Patients sitting in a chair, with VR motion control and VR headset. 3 sets of 15 min/session, 5 minutes rest between each session.	Other	7 (NR)	NR	The programma has 3 levels and is performed during 8 weeks , 60 min/session for 6 days/week. It includes exercices for arm and hand.	360	Yes	0	8	Early	Immersive	No	Action Research Arm Test
Hegazy (2022)	Saudi Arabia	VR + CT	10 (NR)	54,20 (3,20)	Seated boxing game involving repetitive bilateral punching movements, combined with short sets of selective motor and fine-motor exercises.	CT	10 (NR)	56,40 (3,60)	The program included 5–10 repetitions of selective mo tor training, selective functional movements, and fine motor training.	225	No	45	6	Mixed	Immersive	No	Handgrip
Huang (2024)	China	VR + CT	20 (7)	63,30 (14,30)	Physical and occupational therapy targeting hand movements, gross motor skills, strengthening, stretching, and daily activity practice.	CT	20 (9)	65,10 (6,10)	30 min immersive sessions completing six themed VR tasks using the HTC Vive headset.	300	Yes	0	3	Early	Immersive	No	Fugl-Meyer Assessment-Upper Extremity
Kaur (2020)	India	VR	15 (8)	47,8 (4,80)	VR therapy with Microsoft Kinect Xbox 360 using three games (boxing, table tennis, discus throwing) requiring reaching and varied arm movements.	Other	15 (2)	46,70 (6,60)	Protocol focused on active sitting balance and postural alignment, with facilitated weight-bearing and targeted somatosensory cues at the scapula and affected elbow.	225	Yes	0	4	Mixed	Non-immersive	No	Fugl-Meyer Assessment-Upper Extremity
Kim, W (2018)	South Korea	VR + CT	11 (5)	56,70 (17,80)	Kinect-based VR system: three types of programs: “Push Museum,”“Apple Run,” and “Fruit Market.” + occupational therapy.	CT + AA	8 (1)	57,20 (15,00)	Sham therapy using RehaCom (computer assissted cognitive therapy) + occupational therapy.	300	Yes	0	3	Early	Non-immersive	Yes	Box And Block
Kong, K (2016)	Singapore	VR	33 (8)	58,10 (9,10)	Nintendo Wii (Wii Sports and Wii Sports Resort software): boxing, bowling, tennis, golf, baseball, table tennis, basketball, cycling, frisbee disk, sword play, and airplane.	CT	35 (10)	55,80 (11,50)	Occupational therapy.	240	Yes	0	3	Early	Non-immersive	No	Fugl-Meyer Assessment-Upper Extremity
Laffont (2020)	France	VR + CT	23 (9)	60,80 (14,10)	﻿Patients received occupational therapy based on video games played with the affected upper limb.	CT	23 (11)	55,80 (14,00)	﻿Conventional occupational therapy focusing on intensive, repetitive, and task-oriented movements of the affected upper limb.	140	Yes	0	6	Early	Non-immersive	Yes	Fugl-Meyer Assessment-Upper Extremity
Lee, MM (2016)	Korea	VR + CT	5 (2)	65,20 (5,00)	VR canoe game Nintendo Wii attached a chair to a springboard with grip gloves + conventional.	CT + AA	5 (3)	66,20 (3,40)	Conventional (physical therapy, occupational therapy, and functional electrical stimulation).	690	Yes	0	4	Mixed	Non-immersive	No	Fugl-Meyer Assessment-Upper Extremity
Leng (2022)	China	VR + CT	31 (6)	59,25 (10,70)	Microsoft Xbox 360 Kinect: balloon buster, table tennis, bowling, and traffic control.	CT	26 (8)	59,12 (11,62)	Range-of-motion work, strengthening, functional training, neurodevelopmental techniques, proprioceptive facilitation, and electrotherapy.	300	Yes	0	3	Mixed	Non-immersive	No	Fugl-Meyer Assessment-Upper Extremity
Mekbib (2021)	China	VR + CT	12 (3)	52,17 (13,26)	VR: Therapist selected task mode based on the patient’s abilities and set 20 targets; the patient reached, grasped, and released each ball, with task difficulty adjusted session by session.	CT	11 (3)	61,00 (7,69)	Occupational therapy focused on reducing spasticity and improving movement, including daily activities, balance work, gait training, weight shift, and functional upper-limb movements.	480	Yes	0	2	Early	Immersive	Yes	Fugl-Meyer Assessment-Upper Extremity
MiClaus (2020)	Romania	VR + CT	6 (4)	NR	Daily one-hour upper limb training combining 20–40 minutes of VR therapy (adjusted to patient capacity) with dexterity exercises.	CT	5 (3)	NR	Daily 60-minute standard physiotherapy including passive and active mobilization, resisted movements, task-oriented functional exercises, and hand dexterity work.	300	Yes	0	2	Mixed	Non-immersive	Yes	Fugl-Meyer Assessment-Upper Extremity
Rodriguez-Hernandez, M (2021)	Spain	VR + CT	23 (5)	62,60 (13,50)	HandTutor© glove , 3DTutor©, and Rehametrics© + conventional.	CT	20 (3)	63,60 (12,20)	Conventional (﻿physiotherapy + occupational therapy).	750	Yes	0	3	Early	Non-immersive	No	Fugl-Meyer Assessment-Upper Extremity
Rodriguez-Hernandez, M (2023)	Spain	VR + CT	23 (5)	62,60 (13,50)	NR	CT	20 (3)	63,60 (12,20)	Manual therapy, walking practice, resistance exercises, seated upper-limb mobility, object-handling tasks, and biomechanical movements for the shoulder, wrist, and fingers.	751	Yes	0	3	Mixed	Non-immersive	Yes	Fugl-Meyer Assessment-Upper Extremity
Rogers (2019)	Australia	VR + CT	10 (6)	64,30 (17,40)	Twelve VR sessions over four weeks, each 30–40 minutes, delivered one-to-one with difficulty adjusted to performance, conducted by a trained psychologist in a quiet therapy room.	CT	11 (6)	84,60 (12,00)	Both groups received three hours of individualized daily occupational and physiotherapy based on collaboratively set rehabilitation goals.	195	Yes	0	4	Early	Non-immersive	No	Box And Block
Saposnik (2010)	Canada	VR	9 (4)	55,30 (NR)	Nintendo Wii Sports and Cooking Mama games involving shoulder, elbow, and wrist movements, plus thumb activity across tasks.	CT	9 (4)	67,30 (NR)	Recreational terapy: playing cards, stamping a seal while playing bingo, or playing Jenga.	240	Yes	0	4	Early	Non-immersive	No	Box And Block
Saposnik (2016)	Canada, Argentina, Peru, Thailand	VR + CT	59 (25)	62,00 (13,00)	Nintendo Wii.	CT + AA	62 (22)	62,00 (12,00)	Recreational activies + standard rehabilitation.	300	Yes	0	2	Early	Non-immersive	No	Box And Block
Shin, J (2014)	Korea	VR + CT	9 (4)	52,00 (11,90)	﻿Conventional occupational therapy plus 20 minutes of Rehab- Master training.	CT	7 (4)	46,60 (5,80)	﻿Conventional occupational therapy alone.	200	No	100	2	Early	Non-immersive	Yes	Fugl-Meyer Assessment-Upper Extremity
Wang (2017)	China	VR + CT	13 (2)	55,33 (8,4)	Leap Motion-based VR training plus conventional occupational therapy	CT	13 (2)	53,38 (7,65)	Conventional physioterapy: stretches, strength, balance, gait, and functional training and conventional occupational therapy (both hand and arm movements that are similar to Leap Motion-based VR)	1800	Yes	0	4	Early	Non-immersive	Yes	Wolf Motor Function Performance Time and Ability
Wieczorek (2020)	Poland	VR + CT	15 (5)	62,80 (6,12)	VR-based training device with a motion and pressure sensor connected to a computer, capable of measuring grip force and joint range of motion and providing therapeutic games with feedback.	CT + AA	13 (4)	64,85 (6,71)	Traditional therapy using standard manual exercise equipment.	300	Yes	0	4	Early	Non-immersive	Yes	Fugl-Meyer Assessment-Upper Extremity
Yin (2014)	Singapore	VR + CT	11 (6)	62,72 (16,30)	A hand-held remote controller detected with a base movement sensor, laptop computer, customized rehabilitation gaming software + conventional.	CT	12 (10)	56,00 (11,11)	Conventional (physical and occupational therapies these).	512,4	No	51	2	Early	Non-immersive	Yes	Action Research Arm Test
Abbreviations:
CT	Conventional Therapy
VR	Virtual Reality
AA	Additional activities
Other	Other treatment
NR	No reported
Min	Minutes
